# Emergence of SARS-CoV-2 variants of concern in the pediatric population of the United States

**DOI:** 10.1101/2021.05.22.21257660

**Authors:** Jennifer Dien Bard, Moiz Bootwalla, Amy Leber, Paul Planet, Ahmed M. Moustafa, Rebecca Harris, Pei Ying Chen, Lishuang Shen, Dejerianne Ostrow, Dennis Maglinte, Jessica Flores, Roy Somak, Sarangarajan Ranganathan, Elizabeth Perlman, Xiaotian Zheng, Rangaraj Selvarangan, Dithi Banerjee, Meghan Delaney, Joseph Campos, Drew G. Michael, Eric Vilain, Jonathan LoTempio, James Dunn, Sarah Jung, Samuel R. Dominguez, Alexander R. Judkins, Xiaowu Gai

## Abstract

The evolution of SARS-CoV2 virus has led to the emergence of variants of concern (VOC). Children, particularly <12 years old not yet eligible for vaccines, continue to be important reservoirs of SARS-CoV-2 yet VOC prevalence data in this population is lacking. We report data from a genomic surveillance program that includes 9 U.S. children’s hospitals. Analysis of SARS-CoV-2 genomes from 2119 patients <19 years old between 03/20 to 04/21 identified 252 VOCs and 560 VOC signature mutations, most from 10/20 onwards. 75.00% of the VOC signature mutations detected were in children <12 years old, including 32 cases of B.1.1.7 and 346 of B.1.419/B.1417. From 02/21 to 04/21, B.1.1.7 prevalence increased from 1.28% to 72.22% corresponding with the decline of B.1419/B.1417 from 52.57% to 5.56% at one institution. There continues to be a need for ongoing genomic surveillance, particularly among young children who will be the last groups to be vaccinated.
