## Supplemental Table 1 and 2 for "Emergence of SARS-CoV-2 variants of concern in the pediatric population of the United States"

### Sheet: Supplementary Table 1
Supplementary Table 1. Prevalence of Variant of Concern Signature Mutations Identified from 2119 Pediatric Patients 18 years and Younger from Nine Children's Hospital
Mutation	Site	2020-03-01		2020-04-01		2020-05-01		2020-06-01		2020-07-01		2020-08-01		2020-09-01		2020-10-01		2020-11-01		2020-12-01		2021-01-01		2021-02-01		2021-03-01		2021-04-01		Total
		No.	%	No.	%	No.	%	No.	%	No.	%	No.	%	No.	%	No.	%	No.	%	No.	%	No.	%	No.	%	No.	%	No.	%	Per Site	%	All Sites	%
E484K	CHLA	0/4	0	0/37	0	0/54	0	0/136	0	0/178	0	0/80	0	0/63	0	1/84	1.19048	0/179	0	2/324	0.617284	1/409	0.244499	0/78	0	2/25	8	1/18	5.55556	7/1669	0.419413	21/2119	0.991034
	CHCO	-	-	-	-	0/1	0	-	-	-	-	-	-	-	-	-	-	-	-	-	-	-	-	-	-	-	-	-	-	0/1	0
	CHOP	0/7	0	0/29	0	0/8	0	-	-	-	-	-	-	-	-	-	-	-	-	0/2	0	-	-	0/28	0	6/29	20.6897	-	-	6/103	5.82524
	CHN	0/1	0	0/10	0	0/4	0	0/7	0	-	-	-	-	0/1	0	-	-	-	-	-	-	-	-	-	-	-	-	-	-	0/23	0
	CCHMC	-	-	-	-	-	-	-	-	-	-	-	-	-	-	-	-	-	-	0/19	0	2/30	6.66667	0/5	0	-	-	-	-	2/54	3.7037
	CMH	-	-	0/1	0	0/2	0	0/2	0	0/1	0	1/28	3.57143	-	-	-	-	-	-	-	-	-	-	-	-	-	-	-	-	1/34	2.94118
	NCH	0/2	0	0/14	0	0/16	0	0/23	0	0/39	0	0/3	0	0/3	0	0/7	0	0/19	0	0/12	0	1/9	11.1111	1/2	50	1/12	8.33333	-	-	3/161	1.86335
	LCH	0/1	0	0/3	0	0/2	0	0/3	0	0/4	0	0/4	0	0/5	0	0/5	0	0/4	0	-	-	0/1	0	0/18	0	2/9	22.2222	-	-	2/59	3.38983
	TCH	0/3	0	0/12	0	-	-	-	-	-	-	-	-	-	-	-	-	-	-	-	-	-	-	-	-	-	-	-	-	0/15	0
L452R	CHLA	0/4	0	0/37	0	0/54	0	0/136	0	0/178	0	0/80	0	6/63	9.52381	3/84	3.57143	27/179	15.0838	139/324	42.9012	228/409	55.7457	54/78	69.2308	11/25	44	3/18	16.6667	471/1669	28.2205	478/2119	22.5578
	CHCO	-	-	-	-	0/1	0	-	-	-	-	-	-	-	-	-	-	-	-	-	-	-	-	-	-	-	-	-	-	0/1	0
	CHOP	0/7	0	0/29	0	0/8	0	-	-	-	-	-	-	-	-	-	-	-	-	0/2	0	-	-	0/28	0	1/29	3.44828	-	-	1/103	0.970874
	CHN	0/1	0	0/10	0	0/4	0	0/7	0	-	-	-	-	0/1	0	-	-	-	-	-	-	-	-	-	-	-	-	-	-	0/23	0
	CCHMC	-	-	-	-	-	-	-	-	-	-	-	-	-	-	-	-	-	-	0/19	0	0/30	0	0/5	0	-	-	-	-	0/54	0
	CMH	-	-	0/1	0	0/2	0	0/2	0	0/1	0	0/28	0	-	-	-	-	-	-	-	-	-	-	-	-	-	-	-	-	0/34	0
	NCH	0/2	0	0/14	0	0/16	0	0/23	0	0/39	0	0/3	0	0/3	0	0/7	0	0/19	0	0/12	0	0/9	0	0/2	0	1/12	8.33333	-	-	1/161	0.621118
	LCH	0/1	0	0/3	0	0/2	0	0/3	0	0/4	0	0/4	0	0/5	0	0/5	0	0/4	0	-	-	0/1	0	4/18	22.2222	1/9	11.1111	-	-	5/59	8.47458
	TCH	0/3	0	0/12	0	-	-	-	-	-	-	-	-	-	-	-	-	-	-	-	-	-	-	-	-	-	-	-	-	0/15	0
N501Y	CHLA	0/4	0	0/37	0	0/54	0	0/136	0	0/178	0	0/80	0	0/63	0	0/84	0	0/179	0	0/324	0	0/409	0	3/78	3.84615	5/25	20	13/18	72.2222	21/1669	1.25824	61/2119	2.87872
	CHCO	-	-	-	-	0/1	0	-	-	-	-	-	-	-	-	-	-	-	-	-	-	-	-	-	-	-	-	-	-	0/1	0
	CHOP	0/7	0	0/29	0	0/8	0	-	-	-	-	-	-	-	-	-	-	-	-	0/2	0	-	-	1/28	3.57143	14/29	48.2759	-	-	15/103	14.5631
	CHN	0/1	0	0/10	0	0/4	0	0/7	0	-	-	-	-	0/1	0	-	-	-	-	-	-	-	-	-	-	-	-	-	-	0/23	0
	CCHMC	-	-	-	-	-	-	-	-	-	-	-	-	-	-	-	-	-	-	1/19	5.26316	6/30	20	1/5	20	-	-	-	-	8/54	14.8148
	CMH	-	-	0/1	0	0/2	0	0/2	0	0/1	0	0/28	0	-	-	-	-	-	-	-	-	-	-	-	-	-	-	-	-	0/34	0
	NCH	0/2	0	0/14	0	0/16	0	0/23	0	0/39	0	0/3	0	0/3	0	0/7	0	0/19	0	0/12	0	0/9	0	1/2	50	11/12	91.6667	-	-	12/161	7.45342
	LCH	0/1	0	0/3	0	0/2	0	0/3	0	0/4	0	0/4	0	0/5	0	0/5	0	0/4	0	-	-	0/1	0	2/18	11.1111	3/9	33.3333	-	-	5/59	8.47458
	TCH	0/3	0	0/12	0	-	-	-	-	-	-	-	-	-	-	-	-	-	-	-	-	-	-	-	-	-	-	-	-	0/15	0
Q677H/P	CHLA	0/4	0	0/37	0	0/54	0	1/136	0.735294	0/178	0	0/80	0	0/63	0	0/84	0	5/179	2.7933	10/324	3.08642	15/409	3.66748	1/78	1.28205	0/25	0	1/18	5.55556	33/1669	1.97723	40/2119	1.88768
	CHCO	-	-	-	-	0/1	0	-	-	-	-	-	-	-	-	-	-	-	-	-	-	-	-	-	-	-	-	-	-	0/1	0
	CHOP	0/7	0	0/29	0	0/8	0	-	-	-	-	-	-	-	-	-	-	-	-	0/2	0	-	-	0/28	0	0/29	0	-	-	0/103	0
	CHN	0/1	0	0/10	0	0/4	0	0/7	0	-	-	-	-	0/1	0	-	-	-	-	-	-	-	-	-	-	-	-	-	-	0/23	0
	CCHMC	-	-	-	-	-	-	-	-	-	-	-	-	-	-	-	-	-	-	0/19	0	3/30	10	0/5	0	-	-	-	-	3/54	5.55556
	CMH	-	-	0/1	0	0/2	0	0/2	0	0/1	0	0/28	0	-	-	-	-	-	-	-	-	-	-	-	-	-	-	-	-	0/34	0
	NCH	0/2	0	0/14	0	0/16	0	0/23	0	0/39	0	0/3	0	0/3	0	0/7	0	0/19	0	1/12	8.33333	2/9	22.2222	0/2	0	0/12	0	-	-	3/161	1.86335
	LCH	0/1	0	0/3	0	0/2	0	0/3	0	0/4	0	0/4	0	0/5	0	1/5	20	0/4	0	-	-	0/1	0	0/18	0	0/9	0	-	-	1/59	1.69492
	TCH	0/3	0	0/12	0	-	-	-	-	-	-	-	-	-	-	-	-	-	-	-	-	-	-	-	-	-	-	-	-	0/15	0
Total No.		0/18	0	0/106	0	0/87	0	1/171	0.584795	0/222	0	1/115	0.869565	6/72	8.33333	5/96	5.20833	32/202	15.8416	153/357	42.8571	258/449	57.461	68/131	51.9084	58/75	77.3333	18/18	100
Abbreviations: CHLA, Children’s Hospital Los Angeles; CHCO, Children’s Hospital Colorado; CHOP, Children’s Hospital of Philadelphia; CHN, Children’s National Hospital; CCHMC, Cincinnati Children’s Hospital; CMH, Children’s Mercy Kansas City; NCH, Nationwide Children’s Hospital; LCH, Lurie Children’s Hospital; TCH, Texas Children’s Hospital

### Sheet: Supplementary Table 2
Supplementary Table 2. Prevalence of Variant of Concern Detected in Pediatric Patients 18 years and Younger from Five Children's Hospital
Age	Site	B.1.1.7				P.1				P.2				B.1.351				B.1.526				B.1.429/27				Total VOC
		#	%	%F	Median Age	#	%	%F	Median Age	#	%	%F	Median Age	#	%	%F	Median Age	#	%	%F	Median Age	#	%	%F	Median Age	#
All (<=18)	CHLA	18	3.78947	66.7	6.4	0	0	-	-	1	0.210526	100	7.4	1	0.210526	0	2	3	0.631579	66.7	0.8	452	95.1579	49.9	6	475
	CHOP	15	68.1818	-	7.8	0	0	-	-	0	0	-	-	0	0	-	-	6	27.2727	-	3.6	1	4.54545	-	4	22
	CCHMC	0	0	-	-	0	0	-	-	2	100	100	15.8	0	0	-	-	0	0	-	-	0	0	-	-	2
	NCH	10	76.9231	70	10.6	2	15.3846	50	4.6	0	0	-	-	0	0	-	-	0	0	-	-	1	7.69231	0	15.2	13
	LCH	6	46.1538	16.7	1.8	1	7.69231	100	17	1	7.69231	100	12	0	0	-	-	0	0	-	-	5	38.4615	20	14	13
	Total	49	9.33333	58.8	6.5	3	0.571429	66.7	6.2	4	0.761905	100	9.7	1	0.190476	0	2	9	1.71429	66.7	2.2	459	87.4286	49.5	6.1	525
12 to 18	CHLA	5	4.38596	60	12.7	0	0	-	-	0	0	-	-	0	0	-	-	1	0.877193	0	13.1	108	94.7368	52.8	15.3	114
	CHOP	6	100	-	14.4	0	0	-	-	0	0	-	-	0	0	-	-	0	0	-	-	0	0	-	-	6
	CCHMC	0	0	-	-	0	0	-	-	2	100	100	15.8	0	0	-	-	0	0	-	-	0	0	-	-	2
	NCH	5	83.3333	80	16.5	0	0	-	-	0	0	-	-	0	0	-	-	0	0	-	-	1	16.6667	0	15.2	6
	LCH	1	14.2857	0	13	1	14.2857	100	17	1	14.2857	100	12	0	0	-	-	0	0	-	-	4	57.1429	25	14	7
	Total	17	12.5926	63.6	14.5	1	0.740741	100	17	3	2.22222	100	12	0	0	-	-	1	0.740741	0	13.1	113	83.7037	51.3	15.3	135
<12	CHLA	13	3.60111	69.2	3.4	0	0	-	-	1	0.277008	100	7.4	1	0.277008	0	2	2	0.554017	100	0.8	344	95.2909	49	3.9	361
	CHOP	9	56.25	-	5.7	0	0	-	-	0	0	-	-	0	0	-	-	6	37.5	-	3.6	1	6.25	-	4	16
	CCHMC	0	-	-	-	0	-	-	-	0	-	-	-	0	-	-	-	0	-	-	-	0	-	-	-	0
	NCH	5	71.4286	60	2.2	2	28.5714	50	4.6	0	0	-	-	0	0	-	-	0	0	-	-	0	0	-	-	7
	LCH	5	83.3333	20	1.3	0	0	-	-	0	0	-	-	0	0	-	-	0	0	-	-	1	16.6667	0	0.5	6
	Total	32	8.20513	56.5	3.3	2	0.512821	50	4.6	1	0.25641	100	7.4	1	0.25641	0	2	8	2.05128	100	1.5	346	88.7179	48.8	3.9	390
Abbreviations: CHLA, Children’s Hospital Los Angeles; CHOP, Children’s Hospital of Philadelphia; CCHMC, Cincinnati Children’s Hospital; NCH, Nationwide Children’s Hospital; LCH, Lurie Children’s Hospital
